# Cost-effectiveness of craniotomy approaches for different intracranial pathologies in comparison to each other, a systematic review

**DOI:** 10.1101/2025.10.26.25338812

**Authors:** Farzan Fahim, Mahsa Hemmati, Farnoush Vosough, Reza Saeidi Nia, Hengameh Yousefi, Melika Hajimohammadebrahim-Ketabforoush, Shayan Moshfeghi Pour, Sayeh Oveisi, Amir Saeid Seddighi, Afsoon Seddighi, Alireza Zali

**Affiliations:** Neurosurgery resident at shohada-e-tajrish hospital, shahid Beheshti university of medical science, Tehran iran. Functional Neurosurgery Research Center, Research Institute of Functional Neurosurgery, Shohada Tajrish Comprehensive Neurosurgical Center of Excellence, Shahid Beheshti University of Medical Sciences, Tehran, Iran; School of Medicine, Tehran University of Medical Science, Functional Neurosurgery Research Center (FNRC), shahid Beheshti university of medical science,Tehran, Iran; School of Medicine, Iran University of Medical Sciences, Tehran, iran. Functional Neurosurgery Research Center (FNRC), Tehran, shahid Beheshti university of medical science, Tehran, Iran; School of Medicine, Iran University of Medical Sciences,Tehran, Iran. Functional Neurosurgery Research Center (FNRC), Tehran, Shahid Beheshti University of Medical Science, Tehran, Iran; Functional Neurosurgery Research Center, Research Institute of Functional Neurosurgery, Shohada Tajrish Comprehensive Neurosurgical Center of Excellence, Shahid Beheshti University of Medical Sciences, Tehran, Iran; Islamic Azad University, Tehran, iran. Functional Neurosurgery Research Center (FNRC), Tehran, Iran; shohada-E-tajrish hospital shahid Beheshti university of medical science, tehran, iran. Functional Neurosurgery Research Center, Research Institute of Functional Neurosurgery, Shohada Tajrish Comprehensive Neurosurgical Center of Excellence, Shahid Beheshti University of Medical Sciences, Tehran, Iran

**Keywords:** Craniotomy, Cost-effectiveness, Economic evaluation, Neurosurgery, Awake craniotomy, En doscopic surgery, PRISMA systematic review

## Abstract

**Background:** Craniotomy is one of the most resource-intensive neurosurgical procedures, yet comparative information on its cost-effectiveness across different pathologies is limited. Differences in surgical techniques such as decompressive versus standard craniotomy, awake versus asleep resections, and endoscopic versus open approaches have major implications for outcomes and healthcare expenditure. This systematic review synthesizes the available economic evidence on craniotomy procedures applied to traumatic, neoplastic, congenital, inflammatory, and vascular conditions.

**Methods:** A systematic search was performed in PubMed, Scopus, and Web of Science (July 6, 2025) in accordance with PRISMA 2020 guidelines (PROSPERO registration ID:CRD420251167810). Studies from 2010 onward were included if they reported comparative cost-effectiveness or cost-utility data for craniotomy approaches in any neurosurgical pathology. Two reviewers independently screened records and extracted data into predefined Excel templates encompassing demographic, clinical, and economic variables. Outcomes included mortality, complications, hospital and ICU stay, and incremental cost-effectiveness ratio (ICER). All cost values were reported as in the primary studies; no currency conversion or inflation adjustment was performed because of heterogeneity across £, €, and $ datasets. Methodological quality was assessed using the JBI tool, and the certainty of evidence was graded via GRADE.

**Results:** From 831 citations, 11 studies (1 RCT, 10 retrospective cohorts) met inclusion criteria, including 19145 participants (11123 craniotomy cases). Pathologies included traumatic acute subdural hematoma (taSDH), chronic SDH, gliomas, vascular aneurysms, colloid cysts, and craniosynostosis.

- Trauma (Pyne et al., 2024): Craniotomy yielded lower total NHS costs (£ 48,509 vs £ 53,573) and higher QALYs (0.471 vs 0.336), dominating decompressive craniectomy (ICER ≈ £ 14,783/QALY).
- Neoplasm: Among glioma series (Eseonu 2017; Sarikonda 2025), awake craniotomy reduced annual cost by 30 % compared to asleep approach with similar or better functional outcomes. Beaumont 2022 reported 52.6 % lower inpatient cost for endoscopic colloid cyst resection.
- Congenital (Garber 2017): Endoscopic strip craniectomy averaged 21,203 *versus* 45,078 for open vault reconstruction (p < 0.001) with shorter LOS (1.8 vs 4.2 days) and fewer revisions (1 % vs 6–8 %).
- Vascular (Lauzier 2023): Endovascular repair incurre 24578 v.s 39737 for open craniotomy while maintaining comparable morbidity.
- Non-traumatic emergencies (Malmivaara 2011): Mean cost € 5,000/QALY across diagnoses with 53 % overall mortality, acceptable under European thresholds.

Across all pathologies, craniotomy was cost-effective or cost-dominant in 73 % of analyses. Quality assessment (JBI score 7–9/10) indicated moderate-to-high quality. According to GRADE (Table S3), the overall certainty was moderate, downgraded for currency inconsistency and study design heterogeneity.

**Conclusions:** Based on current evidence, craniotomy and its minimally invasive derivatives appear to be cost effective in the setting of most neurosurgical domains. RCT-level data in trauma and convergent cohort findings in tumors, aneurysms, and craniosynostosis indicate that reduced length of stay, decreased incidence of complications, and avoidance of secondary operations collectively enhance cost-utility. As health systems pivot toward value-based models, these findings reinforce that surgical refinement and patient-centered selection are key to maximizing both clinical and economic outcomes in cranial surgery.
