## supplementary file2 for "Cost-effectiveness of craniotomy approaches for different intracranial pathologies in comparison to each other, a systematic review"

### Sheet: Sheet1
Title	Author	publication year	Study design	country	hospital/city	sample size	gender	mean age	case size	control size	pathology	pathology location	case intervention	control intervention	case craniotomy approach	control craniotomy approach	mortality	complications	functional outcomes(e.g. GOS)	hospital stay	ICU stay	data collection time line	type of economic evaluation	cost effectiveness metrics	cost effectiveness result	procedure cost	hospital stay costs	recovery time	recovery cost	rehabilitation time	rehabilitation cost	total cost	follow up time	follow up costs	confounding factors and analysis	funding source	limitations	key findings
Cost-effectiveness of craniotomy versus decompressive craniectomy for UK patients with traumatic acute subdural haematoma	Pyne S. et al.	2024	RCT	UK	Multiple UK neurosurgical centres	248	Craniotomy: male :96 Female: 30 DC: male: 101 Female:21	Craniotomy: 52.3 ± 16.4 years DC: 51.7 ± 15.9 years	126	122	acute subdural haematoma (ASDH)		craniotomy (first skin closure then bone flap)	Decompressive craniotomy (first bone flap removal then skin closure intended for later cranioplasty)	not specified	not specified	not specified	Further decompressive craniectomies, further haematoma evacuations, further wound revisions, further other cranial operations, cranioplasty revisions, cranioplasties (primary/revisions) requiring readmission, primary shunts, shunt revisions, shunts (primary/revisions) requiring readmission, postdischarge cranioplasty/shunt-related procedures (combined)	12-month GOSE score, % favourable: Craniotomy: 47.9%, DC: 37.4% P=0.102 12-month EQ-5D-5L score (mean ± SD): Craniotomy: 0.471 ± 0.402 DC: 0.336 ± 0.414 P: 0.016	NSU: Craniotomy: 16.75±24.92 days DC : 21.30±31.10 days	Craniotomy: 11.85 days DC: 13.52 days	12 month	Cost-utility analysis (QALY) cost-effectiveness analysis (GOSE)	Incremental cost QALY gain odds ratio for favourable outcome ICER	Craniotomy had a £4,536 lower mean cost (95% CI −£17,374 to £8,301) and higher odds of a favourable GOSE outcome (OR 1.682, 95% CI 0.995 to 2.842), dominating decompressive craniectomy.	Index neurosurgical procedure Craniotomy: £3,648 DC: £3,560	Index admission: Craniotomy: 30,790±19,710 DC: 34,759±24,481	not specified	Postdischarge NHS/PSS cost: Craniotomy: £19,699 DC: £17,948	Rehab unit stay Craniotomy: 32.51 days; DC: 35.10 days	Rehab unit Craniotomy: £16,375; DC: £17,677	Overall NHS/PSS Craniotomy: £48,509; DC: £53,573	12 month	not specified	Multiple imputation for missing data regression adjusted for age, sex, baseline utility stratified randomisation	Health Technology Assessment (HTA) Programme	Missing EQ-5D-5L and postdischarge cost data; baseline EQ-5D-5L taken at discharge; 12-month follow-up may miss late cranioplasties; generalisability outside UK uncertain	In UK ASDH patients, craniotomy had lower costs, higher QALYs, and higher likelihood of favourable functional outcomes compared to DC, supporting craniotomy when feasible
Cost-effectiveness of decompressive craniectomy in non-traumatic neurological emergencies	Malmivaara K, et al.	2011	retrospective cohort	Finland	Helsinki Department of Neurosurgery	42	SAH: female:17 male:11 other indications: female:9 male:4	median:48	Not a case–control 2 descriptive groups: SAH 29, Other 13	not a case-control	Non-traumatic neurological emergencies with refractory ICP: subarachnoid haemorrhage (SAH), unruptured aneurysm, AVM w ICH, encephalitis, sinus thrombosis, demyelinating disease, intracerebral haemorrhage, esthesioneuroblastoma		Decompressive craniectomy for refractory ICP	none.	DC performed per neurosurgeon judgment; unilateral in 39 (two extended bilaterally later), 2 bifrontal, 1 occipital	not applicable.	Overall 53% at 3 years SAH 62%, other indications 31%. 45% of non-survivors died within 1 month, 95% within 1 year.	25 patients had complications. Key types: hydrocephalus 6 (2 shunts, 4 ventriculostomies), infection 5 (4 meningitis, 1 wound), subdural hygroma 17 (≥10 mm in 13; midline shift >5 mm in 3; bilateral 3).	Good (GOS 1–2) 12%; Moderate (GOS 3) 33% ; Poor (GOS 4) 2%; Death (GOS 5) 53%. EQ-5D index (median): SAH:0.15 vs 0.62 (other) vs 0.85 general population; VAS median: SAH:30 vs other:60 vs NL:85. SAH:73% and other:89% survivors lived at home	not specified	not specfied	cases from 2000-2006	Cost-utility analysis using EQ-5D	Median treatment cost per patient QALYs cost per QALY	cost per QALY: €11,000 (SAH) and €2,000 (other); overall ~€5,000/QALY	not specified	not specified	not specified	not spedified	not specified	not specified	Total (all patients): SAH:1,160,000 € other:50,000 € total:1,660,000 € Median: SAH:38,000 other:37,000 total:37,000	1.1–5.5 years (median 2.8)	not specified	EQ-5D scoring; life-expectancy corrections by age/sex/diagnosis; t-test or Mann–Whitney U as appropriate; PASW 18	supported by Maire Taponen Foundation	Retrospective, single-institution; no conservative-treatment comparator; costs are hospital-specific; heterogeneous indications; DC performed in very severe cases	DC as a salvage for refractory ICP in non-traumatic emergencies has high mortality (esp. SAH) and poor EQ-5D indices, yet most survivors live at home; cost per QALY is acceptable (≈€5k overall; €11k SAH; €2k other). Complications are frequent but did not worsen overall outcome in this series
Surgical management of colloid cysts of the third ventricle: a single-institution comparison of endoscopic and microsurgical resection	Beaumont TL, et al.	2022	retrospective Cohort	USA	Missouri	78	Endoscopic: Male:17 Female: 16 Microsurgery: Male:24 Female:21	Endoscopic: 40.2 ± 15.5 Microsurgery: 36.5 ± 16.0	33	45	Colloid cyst	Third verntricle	Single burr-hole endoscopic resection	Open microsurgical resection	not a craniotomy	IHTC or TCTV craniotomy		postoperative seizures, venous thromboembolism (VTE), venous infarction/intracerebral or intraventricular hemorrhage, infection, and persistent memory/neurologic deficits; Overall complication rate: Endoscopic 6.1% Microsurgical 31.1% (p=0.009).		Endoscopic: 4.1 ± 1.9 days Microsurgical: 8.9 ± 7.5 days (p<0.001).	not specfied	Surgical cases from 1998–2018	Cost analysis	Total inpatient cost (USD, CPI-adjusted) subgroup costs without/with complications; costs for reoperations; percent reduction vs microsurgery	Without complications: Endoscopic: $22.493 ± 6.246 Microsurgical:$31.329 ± 14.712 (−28%, p=0.007). With complications: Endoscopic:22.493 ± 6.246 Microsurgical:90.861 ± 33.020 (−0.75 p=0.0003)	not specified	mean total inpatient cost Endoscopic: $22.5k ± 6.3k Microsurgical $47.5k ± 34.7k (−52.6%, p=0.0003)	not specified	not spedified	not specified	not specified	not specified	mean follow-up Endoscopic: 3.1 ± 2.8 yrs Microsurgical: 4.9 ± 4.1 yrs.	not specified	Univariate and multivariate analyses; surgical approach was the only independent predictor of complications Stepwise logistic regression showed minimal confounding by surgeon experience. Power calculations reported.	not specified.	Retrospective, single-institution; small sample; potential selection/recall bias; evolving techniques/experience over time; shorter follow-up in endoscopic group.	Endoscopic resection reduced operative time, complications, LOS, and inpatient cost (>50% lower on average) versus microsurgery, with no procedure-related deaths; higher rate of residual coagulated cyst wall but no significant increase in reoperation for recurrence.
The Cost of Brain Surgery: Awake vs Asleep Craniotomy for Perirolandic Region Tumors	Eseonu CI, et al,	2017	retrospective Cohort	USA	Maryland	40	Awake: male:10 Female:7 GA: male:19 Female:4	Awake: 50.5 ± 13.1 years GA: 51.9 ± 17.8 years	17	23	Perirolandic gliomas (WHO grade II–IV)	perirolandic	Awake craniotomy with direct cortical stimulation and mapping	Asleep craniotomy under general anesthesia with MEP/SSEP/phase-reversal neuromonitoring	not specified	not specified	not specified	DVT/PE, wound infection, postoperative seizures, new motor/sensory/cognitive/visual deficits	6 month post-op postoperative Karnofsky Performance Status (KPS) Awake: 91.8 VS GA:81.3; p=0.047	LOS: Awake: 4.12 days (2–9) GA: 7.61 days (3–13) p=0.049	not specified	Awake: December 2005 -March 2015. GA: March 2006 -February 2015	Cost-utility analysis using QALY, cost per QALY, and ICER based on total inpatient costs.	QALY (PFS×KPS/100); cost per QALY; ICER	QALY: Awake: 0.97 GA: 0.47 (p=0.041) Cost per QALY: Awake $141,507 GA $555,526. ICER: –$82,720 per QALY	Operating room expense: Awake:$9,379 GA: $7,890 (p=0.086)	Room/board: Awake :$7,445 vs GA :$13,776 (p=0.065) Drug: Awake $819 vs GA $1,384 (p=0.198) Radiology: Awake $2,974 vs GA $4,147 (p=0.258) Lab: Awake $2,277 vs GA $3,039 (p=0.198) Supply: Awake $7,513 vs GA $7,277 (p=0.856) Inpatient therapy: Awake $1,692 vs GA $2,076 (p=0.508)	not specified	not specified	not specified	not specified	Total inpatient cost: Awake: $34,804 GA :$46,798 (p=0.046)	6 month	not specified	Matched-pair design; single-surgeon series; t-tests/chi-square; predefined inclusion to limit confounding; acknowledges selection bias and small sample	first author is is a grant holder for Fundacio La Caixa scholarship.	Retrospective, small cohort, single surgeon/institution; selection bias for AC candidacy; indirect (societal) costs not measured	Awake craniotomy had lower total inpatient costs, better QALY and KPS, and shorter LOS than asleep craniotomy, indicating superior cost-effectiveness for perirolandic gliomas
Cost-Effectiveness of Craniotomy for Epidural Hematomas at a Major Government Hospital in Cambodia	Moran D, et al.	2017	observed cohort+ decision-tree	Cambodgia	Preah Kossamak Hospital	122 patients used to parameterize the model	Craniotomy: male:41 Female:3 Conservative: male:64 Female:78	Craniotomy: 28.78 ± 11.0 yrs Conservative: 30.7 ± 12.7 yrs	44	78	epidural hematoma (EDH)		craniotomy (first skin closure then bone flap)	only head-of-bed elevation.	not specified	doesn't include craniotomy	Death at discharge (GOS 1): Craniotomy:2% conservative:3%	not specified	GOS 5: Craniotomy: 5% ,conservative: 3% GOS 4: Craniotomy: 61% ,conservative: 69% GOS 3: Craniotomy: 32%,conservative: 26% GOS 2: Craniotomy: 0%,conservative: 0%	Length of stay: craniotomy: 13.6 ± 7.2 days conservative: 8.4 ± 5.2 days (p=0.018)	not specified	since May 29, 2012	Cost-utility analysis (QALYs, ICER) + probabilistic sensitivity analysis and budget impact	Incremental cost; incremental QALYs; PSA (1000 simulations); EVPI; acceptability curve; budget impact per capita	base case: ICER $574.93/QALY; PSA: 84.4% If craniotomy is available: $1,520.73 & 12.78 QALYs if craniotomy is not available: $945.80 & 11.78 QALYs including indirect costs: craniotomy dominants : −$1,373.52; +1.00 QALY	Surgery: $826.86	Inpatient stay & medications $88.59	not specified	not specified	not specified	not specified	available craniotomy: $19,769.02 unavailable: $21,142.54	not specified	not specified	One-way & multivariate sensitivity analyses; PSA (1,000 simulations); threshold analyses (e.g., craniotomy becomes less cost-effective if ≥60% achieve GOS 4–5 w/o surgery); EVPI estimation	not specified	Single-institution data; assumptions for outcomes if surgery unavailable; utilities mapped from aneurysm cohort; many GOS at discharge; budget impact used US TBI incidence.	craniotomy for EDH is cost-effective in Cambodia (ICER ≈ $575/QALY), and becomes cost-saving when indirect costs are included; ~84% probability of being cost-effective at the WTP threshold; budget impact is minimal.
Comparative cost analysis of endovascular and open approaches for elective treatment of middle cerebral artery aneurysms	Lauzier DC, et al.	2023	retrospective cohort	USA	Louis/Barnes-Jewish Hospital	136	pterional: male: 6 female: 45 LSO: male: 6 female: 34 endovascular: male: 12 female: 24	reported as median pterional 54.0 LSO 58.5 endovascular 57.5	Per aneurysm: pterional 58 Per patient: 51	Per aneurysm: LSO 40 endovascular 38 per patient: LSO 40 endovascular 36	MCA Unruptured aneurysm	MCA	Endovascular treatment (coiling/stent-assisted, flow diversion, WEB)	Open microsurgical clipping	not applicable	Pterional craniotomy and LSO craniotomy	not specified	complications during hospital stay LOS: pterional 15.1% LSO 0 endovascular 7.9% (p=0.019)	not specified	Median LOS (days): pterional 4 LSO 3 endovascular 1 (p<0.001).	Median ICU days: pterional 1 LSO 1 endovascular 0 (p<0.001)	January 2013 to May 2021	Cost analysis	Median costs with IQR; ANOVA (overall), Tukey multiple comparisons (pairwise).	pairwise: pterional > endovascular for both initial (p=0.003) and total (p=0.006); LSO not significantly different from others	Initial cost (median): pterional $37,152 LSO $29,452 endovascular $19,587 p=0.004	not specified	not specified	not specified	not specified	not specified	Total cost (median): pterional $39,737 LSO $31,785 endovascular: $24,578	Median: pterional 14 mo LSO 12 mo endovascular 43 mo	not specified	One-way ANOVA with Tukey post-hoc tests	No financial support	Retrospective single-center; heterogeneous endovascular devices; limited follow-up (especially endovascular) potential selection and practice-pattern biases	Endovascular therapy had significantly lower ICU stay, LOS, and cost vs pterional clipping; when open surgery is required, LSO offers a lower-cost alternative to pterional without significant cost difference from endovascular in this cohort.
Awake Versus Asleep Craniotomy for Glioma: A Comparison of Survival and Costs Using Time-Driven Activity-Based Costing	Sarikonda A, et al.	2025	cohort	USA	Thomas Jefferson University Hospital, Philadelphia	365	GA: female: 113 male: 185 AC: female: 29 male: 38	median: GA: 60.5 yrs (IQR 22.9) AC: 57.8 yrs (IQR 28.7) (P=.025)	67	298	Glioma	cerebellum, lobar, subcortical	Awake craniotomy with mapping	Asleep craniotomy under GA	not specified	not specified	not specified	not specified	overall survival progression Free survival	LOS: GA 4.3 days (IQR 5.1) AC 3.1 days (IQR 3.1) P=0.02	not specified	2017 to 2022	Cost analysis	Median intraoperative total cost, supply and personnel subcosts; adjusted cost difference (β) from GLMM	univariate regression: AC led to 30% improvement in OS [HR]: 0.71, 95% CI: 0.54-0.93, P = .01, with no significant differences in PFS. multivariable Cox regression: No significantly different OS (HR: 0.84, 95% CI: 0.53-1.36, P = .48) or PFS (HR: 0.9, 95% CI: 0.56-1.44, P =0.66)	Median total intraop cost: Awake $8,506 (IQR $2,266) vs sleep $6,600 (IQR $2,875) P<.001	not specified	not specified	not specified	not specified	not specified	not specified	not specified	not specified	GLMM adjusted for age, sex, surgeon, tumor size, WHO grade, location/laterality, extent of resection, IDH status; Kaplan–Meier and Cox models for OS/PFS	No financial support	TDABC limited to intraoperative episode; relies on EMR accuracy/software not externally validated; neuromonitoring personnel cost for GA not captured; heterogeneous tumor locations/grades.	Awake craniotomy costs more intraoperatively (≈+$2.2k after adjustment) driven by higher supply/personnel costs, and does not improve adjusted OS/PFS vs GA; LOS modestly shorter with AC.
Costs and Complications Associated With Resection of Supratentorial Tumors With and Without the Operative Microscope in the United States	Zhang Y, et al.	2020	retrospective longitudinal cohort	USA	nationwide database	total:17491 glioma:12,058 metastasis:5,433.	Glioma: no microscope: Female: 2,920; Male: 3,872	Glioma: no microscope: 52.9 ± 14.0 Microscope: 50.3 ± 14.6 Metastasis: no microscope: 58.4 ± 10.9 microscope: 57.1 ± 10.8	Microscope total:7,358 glioma: 5,266 metastasis:2,092	No-microscope: total:10,133 glioma: 6,792 metastasis :3,341	supratentorial tumors glioma or metastasis	supratentorial	Supratentorial resection with operative microscope	Supratentorial resection w/o operative microscope	not specified	not specified	not specified	New cerebral edema ,seizure, new neurological complication, intracerebral hemorrhage, subarachnoid hemorrhage, extradural/subdural/other intracranial hemorrhage, transient cerebral ischemia, dysphagia, hemiplegia/hemiparesis, pulmonary complication, dysrhythmia, deep-vein thrombosis, myocardial infarction, pulmonary embolism, delirium, wound infection, wound dehiscence/disruption, wound hematoma,	not specified	Glioma No microscope: 5.5 ± 5.7; Microscope: 5.0 ± 5.2. Metastasis No microscope: 5.5 ± 5.3; Microscope: 4.6 ± 4.3		2007 to 2016	Cost analysis	Mean costs (unadjusted; adjusted; propensity-matched adjusted		total payment for index surgery: Glioma: no microscope: 49,233.1 ± 40,674.3 microscope: 53,164.6 ± 47,473.0 metastasis: no microscope: 46,366.1 ± 35,979.7 microscope: 46,928.9 ± 32,629.1	Index hospitalization (matched, adjusted): glioma $37,017.8 (microscope) $31,788.9 (no microscope), p<0.001; metastasis $37,327.7 $34,503.7 p=0.003.	not specified	not specified	not specified	not specified	not specified	at least 30 days	30-day total health-care costs (matched/adjusted: glioma: 6913.1 vs 7598.5, p=0.219; metastasis 22,813.3 vs 23,721.3, p=0.280)	Propensity-score matching (greedy matching) on demographics/comorbidities; multivariable regression for costs; Holm-Bonferroni correction for multiple comparisons; logistic/Cox models for readmissions.	No financial support	Claims database; no tumor location/size or OR time; administrative coding accuracy; exoscope bundled into microscope CPT; potential residual confounding.	Microscope use in supratentorial tumor resection is associated with higher index hospitalization cost, lower intraoperative cerebral edema, and no difference in overall 30-day complications, readmissions, or 30-day costs
Hospital costs associated with inpatient versus outpatient awake craniotomy for resection of brain tumors	Nassiri F, et al	2019	retrospective cohort	Canada	Toronto Western Hospital	50	Outpatient: male:21 female:8 Inpatient: male:15 female:6	Outpatient: 55.0 years Inpatient: 63.4 years	29	21	brain tumors	supratentorial	Outpatient (day-surgery) awake craniotomy with mapping; PACU then DSU observation and same-day discharge if stable	Inpatient awake craniotomy	not specified	not specified	not specified	surgical-site infection, new seizure, VTE, new neurologic deficit, and systemic issues (e.g., sepsis, ketoacidosis)	not specified	PACU time: outpatient: 152 min inpatient :117 min DSU time (outpt): 303 min. Ward LOS (inpt): 2 days	not included	Sept 2014 to Aug 2015.	Cost analysis	Total cost per visit direct vs indirect; fixed vs variable; departmental costs		OR costs captured but no significant difference between group	Unit/bed cost: Inpatient :$4,142 Outpatient :$758 (P < 0.001)	not specified	not specified	not specified	not specified	Inpatient: $10,649 Outpatient: $5,242 (P < 0.001)	not specified	not specified	Stats in R 3.4.2; t-tests/ANOVA/Mann-Whitney for continuous, Fisher/χ² for categorical; groups similar at baseline except older age and more endocrinopathy in inpatients.	not specified	Retrospective; single surgeon & center; small sample; costs exclude physician fees and post-discharge /societal costs; institutional cost segmentation may mask specific drivers.	Outpatient awake craniotomy halves hospital cost vs inpatient with no increase in complications or readmissions; savings are driven by reduced bed (unit) and allied-health utilization.
Burr Hole Washout versus Craniotomy for Chronic Subdural Hematoma: Patient Outcome and Cost Analysis	Regan JM, et al.	2015	retrospective cohort	USA	not specified	119	Burr hole: 59% male Craniotomy: 67% male	Burr hole: 72 y Craniotomy: 68 y	61	58	Chronic subdural hematomas		Burr-hole washout	mini- craniotomy	Not a craniotomy	Mini-craniotomy	Burr hole 3.3% Craniotomy 6.9%	Craniotomy: 32 events (55.2%) Burr hole: 13 patients (21.3%). Types: seizures, acute stroke, arrhythmia, acute intracranial hemorrhage, DVT/PE, MI, respiratory failure, infections	Outcomes via GCS and Rankin	Mean post-op LOS: 7.3 days (burr hole) 10.3 days (craniotomy) P=0.0465	not specified	January 1, 2007 until December 31, 2009	Cost analysis (operative time–based costs)	OR time (min), operative cost (USD), LOS (days), re-operation rate.	OR time: 78.8 vs 129.4 min (P<0.001). Operative cost: $7,588 vs $10,416 LOS shorter and re-operation lower with burr holes.	$7,588 (burr hole) vs $10,416 (craniotomy)	not specified	not specified	not specified	not specified	not specified	not specified	to discharge	not specified	Two-sample t-tests for means; Z tests for proportions; P<0.05 significant. Surgeon preference determined procedure; high drain use in both groups	No financial support	Retrospective, single center, relatively small sample; no long-term follow-up	Burr-hole washout was less costly, had shorter LOS, and fewer re-operations with similar mortality vs mini-craniotomy supporting burr holes as first-line treatment for adult CSD
Comparing Outcomes and Cost of 3 Surgical Treatments for Sagittal Synostosis: A Retrospective Study Including Procedure-Related Cost Analysis	Garber ST, et al.	2017	retrospective cohort	USA	Primary Children’s Hospital, University of Utah/Salt Lake City	300	ES: 25 female / 75 male TCV: 26 female / 74 male OSS: 23 female / 77 male	Overall median 104 d TCV: 4.6 ± 1.6	3 parallel arms ES 100 TCV 100 OSS 100.	3 arm comparison	sagittal craniosynostosis		Endoscopic strip (ES) craniectomy	Total cranial vault (TCV) reconstruction; Open sagittal strip (OSS) craniectomy.	doesn't include craniotomy	TCV reconstruction includes biparietal craniotomy	not specified	Events necessitating revision included: recurrent sagittal synostosis, wound infection/non-healing wound, sinus tear, cranial defect, coronal synostosis; revisions: ES 1%, TCV 6% (P=.05), OSS 8% (P=0.03)	not specified	Mean days of hospital stays: 2.9 ± 2.0 TCV: 1	Mean ICU stay in days: 0.6 ± 1.1 TCV: 1.0	August 2004 to June 2013.	Cost (charge) analysis from hospital/insurer billing perspective	Mean total patient charges per approach; t tests/χ² for comparisons; logistic regression for revision (procedure + follow-up); propensity-score matching (MatchIt in R)	ES vs TCV: mean charges $21,203 vs $45,078 (P<.001) ES less expensive with lower EBL, transfusion, PICU days, and LOS. ES vs OSS: $21,203 vs $20,535 (P=.62) similar charges, but ES had shorter OR time (68 vs 111 min, P<.001) and shorter LOS (1.8 vs 2.8 d, P<.001) and fewer revisions (1% vs 8%, P=.03)	not specified	not specified	not specified	not specified	not specified	not specified	mean charge: TCV: $45 078	Mean length of follow-up in years: 6.7 ± 2.7 TCV: 4.3 y	not specified	Student’s t, χ²; Wilcoxon for age; multivariate logistic regression (procedure type + length of follow-up → odds of revision); propensity-score matching (age, sex) confirming ES advantages in OR time/EBL/lines/transfusion	No financial support	Retrospective, single center; age-driven selection of procedure (ES/OSS <~6 mo, TCV older); longer follow-up in open cohorts; charges not true costs; no cosmetic/cephalic-index outcome	ES yields lower perioperative morbidity (EBL, transfusion, PICU days, LOS) and substantially lower charges vs TCV, and shorter OR time/LOS and fewer revisions vs OSS with similar charges,supporting early referral and ES for eligible infants.
