## supplementary file 3 for "Cost-effectiveness of craniotomy approaches for different intracranial pathologies in comparison to each other, a systematic review"

### Sheet: Sheet1
Study Charecteristic						sample characteristics							intervention				clinical outcome					cost effectiveness				costs
Title	Author	publication year	Study design	country	hospital/city	sample size	gender	mean age	case size	control size	pathology	pathology location	case intervention	control intervention	case craniotomy approach	control craniotomy approach	mortality	complications	functional outcomes(e.g. GOS)	hospital stay	ICU stay	data collection time line	type of economic evaluation	cost effectiveness metrics	cost effectiveness result	procedure cost	hospital stay costs	recovery time	recovery cost	rehabilitation time	rehabilitation cost	total cost	follow up time	follow up costs	confounding factors and analysis	funding source	limitations	key findings
Cost- effectiveness of craniotomy versus decompressive craniectomy for UK patients with traumatic acute subdural haematoma	Pyne et al	2024	RCT economic evaluation	UK	multi center	248	Craniotomy 76.2% male DC 82.8% male	Craniotomy 52.3 +- 16.4 DC 51.7 +- 15.9	126(craniotomy)	122(DC)	traumatic acute subdural heamatoma	subdural space	craniotomy	decompressive craniotomy	bone flap replaced before skin colsure	bone flap removed with potential cranioplasty later	NA	NA	favorable GOSE at 12 months: 47.9% craniotomy / 37.4% DC (Higher but not significant)	Craniotomy: 16.75+- 24.92 DC: 21.30 +- 31.10	craniotomy: 11.85 +- 8.61 DC: 13.52 +- 11.28	data was collected at baseline, 6 months, 12 months September2014- April 2019	Cost-utility and cost- effectiveness	QALY ICER probability of being cost- effective at 20,000 euro/QUALY	Craniotomy has lower mean costs, higher QUALY gains, higher probability of a favorable outcome on GOSE craniotomy was cost-effective compared to DC	index neurosurgical procedure craniotomy: 3,648+- 1,264 DC: 3,560+-1,315	total cost for index admission: craniotomy 30,790+- 19,710 Euro DC 34,759+-24,481	craniotomy: 0.49+-2.00 days DC: 1.14+-5.57 days	craniotomy: 177+-729 Euro DC: 415+-2029 Euro	craniotomy: 32.51+-63.09 DC: 35.10+- 68.80	craniotomy: 16,375+-31,784 DC: 17,677+-34,660	craniotomy: 48,509 +- 46,934 Euro DC: 53,573 +- 47,092	12 months	craniotomy: 19,699+-34,193 DC: 17,948+- 32,183	missing data for some participant, sensitivity analysis to account for missing data	Health Technology assessment program and the CENTER-TBI project supported by the European Union	ethical reasons led to missing baseline EW-5D-5L scores for some participants. Some missing data for post discharge costs and outcomes. The 12 months follow-up period may not capture all cranioplasty procedures.	Craniotomy was cost-effective compared to decompressive craniotomy in patients whit traumatic ASDH.
Cost-effectiveness of decompressive craniectomy in non-traumatic neurological emergencies	Malmivaara et al.	2011	retrospective cohort	Finland	Helsinki university central hospital	42 (29 subarachnoid heamorrhage and 13 other emergencies)	SAH: 17 female, 12 male other: 9 female , 4 male	SAH: 49 years(range 36-64) others: 36 years(range4-58)	29(SAH) 13(others)		SAH: subarachnoid heamorrhage others: AVM, ICH, encephalitis, demyalinating disease, sinus thrombosis	SAH: ruptured aneurysms (mainly middle cerebral artery) others: multiple locations	Decompressive craniotomy for elevated ICP due to non-traumatic causes	NA	unilateral decompressive craniotomy, with a 100 cm^2 hemicraniectomy. In a few cases, bilateral or occipital approaches were used.	NA	SAH: 62% others:31%	epilepsy: 55% in SAH and 67% in others hydrocephalus , infection	SAH: 10 survived with 73% living at home, 275 moderate to severe diability, GOS> 10% good(1-2) , 24% moderate(3) , 4% severe diability(4) , 62% death(5) others: 9 survived with 89% living at home, 11% disability, GOS> 15% good, 54% moderate disability, 0% severe, 31% death	SAH: 20 days others; 17 days (average)	not reported	data collection 2000-2006 follow up untill2011	cost-utility analysis HRQoL	QALYs cost per QALY EQ-5D	cost per QALY was acceptable for both group with a significantly higher cost for SAH due to higher mortality and complications. SAH: 11,000 euro others: 2,000 euro all patients: 5,000 euro	not provided	total treatment costs SAH: 1,160,000 others: 50,000 all: 1,660,000	not provided	not provided	not provided	not provided	SAH: 38,000(median) others: 37,000	1.1-5.5 years(median 2.8)	not provided	no comparison group, age ,severitiy of illness, underlying pathology can influence outcomes	Maire Taponen foundation	retrospective data collection no control group treatment costs ere specific to one hospital	DC for non-traumatic neurological emergencies has a high mortality rate, especially for SAH, but survivors often live at home. The cost per QALY is acceptable especially for other indiction group.
Surgical management of colloid cysts of the third ventricle: a single-institution comparison of endoscopic and microsurgical resection	L. Beaumont et al.	2022	retrospective cohort	US	washington university school of medicine	78 patient underwent resection of colloid cysts	Endoscopic: 16 female , 17 male microsurgical: 21 female 24 male	endoscopic: 40.2+- 15.5 micro: 36.5+- 16.0	33	45	Colloid cysts of the third ventricle	Third ventricle (near the foramen of Monro)	Endoscopic resection of colloid cysts	Microsurgical resection (IHTC or TCTV approach)	Single burr hole endoscopic approach	Craniotomy via interhemispheric-transcallosal (IHTC) or transcortical-transventricular (TCTV) approach	No procedure-related deaths in the study	Endoscopic group: 6.1% complication rate (persistent memory deficits in 2 patients) Microsurgical group: 31.1% complication rate,(VTE, seizures, infection, and memory deficits)	Endoscopic group: No deaths, 100% discharged to home Microsurgical group: 75.6% discharged to home, 24% discharged to rehabilitation facility	Endoscopic group: Mean length of stay = 4.1 ± 1.9 days Microsurgical group: Mean length of stay = 8.9 ± 7.5 days	not reported	Data collected from 1998 to 2018 with follow-up imaging at 3 months, 6 months, 1 year, and then annually thereafter.	cost-effectiveness analysis	Inpatient cost: Endoscopic resection: $22,493 ± $6,246 Microsurgical resection: $47,463 ± $34,648	Endoscopic resection resulted in significant cost savings (52.6% reduction in total inpatient cost) compared to microsurgical resection. The savings were even greater in cases with complications.	not specified	not specified	not specified	not specified	No specific data on rehabilitation time, but a higher proportion of patients in the microsurgical group required discharge to rehabilitation facilities (24%).	not specified	Endoscopic resection: $22,493 ± $6,246 Microsurgical resection: $47,463 ± $34,648	Mean follow-up duration: Endoscopic group: 3.1 ± 2.8 years Microsurgical group: 4.9 ± 4.1 years	not specified	The study controlled for several confounding variables, including surgeon experience, surgical approach, and cyst characteristics. Multivariate analysis identified the surgical approach as an independent predictor of complications.	No explicit funding source was mentioned	Retrospective single-institution study, limiting generalizability, Surgeon experience and case volume were confounding factors, Transition from microsurgery to endoscopy over time might have influenced results	Endoscopic resection of colloid cysts resulted in significantly reduced operative time, length of stay, complications, and inpatient costs compared to microsurgical resection.While endoscopic resection was associated with a higher rate of residual cyst wall remnants, this did not lead to a significantly increased reoperation rate.Endoscopic resection remains a safe, effective, and cost-effective …
Comparative cost analysis of endovascular and open approaches for elective treatment of middle cerebral artery aneurysms	Lauzier et al.	2023	retrospective cohort	US	Washington University in St. Louis	136 elective MCA aneurysms were treated during the study period, divided into: 58 aneurysms treated with the pterional approach (open surgery) 40 aneurysms treated with the lateral supraorbital (LSO) approach (open surgery) 38 aneurysms treated endovascularly	Pterional group: 88.2% female LSO group: 85.0% female Endovascular group: 66.7% female	Pterional group: 54.0 years (IQR 49.7–63.1) LSO group: 58.5 years (IQR 53.3–64.4) Endovascular group: 57.5 years (IQR 49.8–66.0)	58 cases in the pterional group, 40 cases in the LSO group, and 38 cases in the endovascular group.	NA the study compares different surgical approaches, not a treatment vs. control design.	Middle cerebral artery aneurysms	Middle cerebral artery	Pterional craniotomy for aneurysm treatment LSO craniotomy for aneurysm treatment Endovascular treatment using coiling, flow diversion, or WEB device	NA	Pterional approach: Involves a craniotomy through the temporal bone to access the MCA. LSO approach: Involves a smaller craniotomy using a keyhole technique through the lateral supraorbital route.	NA	not reported	Pterional group: 15.1% (8/58) had complications that prolonged the hospital stay. LSO group: 0% (0/40) had complications. Endovascular group: 8.3% (3/38) had complications.	The study primarily focused on the costs associated with each treatment rather than long-term functional outcomes.	Pterional group: Median hospital stay = 4 days (IQR 4–6) LSO group: Median hospital stay = 3 days (IQR 3–4) Endovascular group: Median hospital stay = 1 day (IQR 1–2)	Pterional group: Median ICU stay = 2 days (IQR 1–3) LSO group: Median ICU stay = 1 day (IQR 1–2) Endovascular group: Median ICU stay = 0 days (IQR 0–0)	Patients treated from January 2013 to May 2021 were included, with median follow-up times of: Pterional approach: 14 months (IQR 3–26) LSO approach: 12 months (IQR 9–15) Endovascular group: 43 months (IQR 13–102)	Cost comparison between open surgical and endovascular approaches.	Pterional approach: Median initial cost = $37,152 USD, Median total cost = $39,737 USD LSO approach: Median initial cost = $29,452 USD, Median total cost = $31,785 USD Endovascular approach: Median initial cost = $19,587 USD, Median total cost = $24,578 USD	Endovascular treatment had a significantly lower cost compared to the pterional approach. The LSO approach had a lower cost compared to the pterional approach, but not as low as endovascular treatment.	Pterional approach: Median initial cost = $37,152 USD LSO approach: Median initial cost = $29,452 USD Endovascular approach: Median initial cost = $19,587 USD	not specified	not specified	not specified	not specified	not specified	Pterional approach: Median total cost = $39,737 USD LSO approach: Median total cost = $31,785 USD Endovascular approach: Median total cost = $24,578 USD	Pterional group: Median follow-up time = 14 months (IQR 3–26) LSO group: Median follow-up time = 12 months (IQR 9–15) Endovascular group: Median follow-up time = 43 months (IQR 13–102)	not specified	The study adjusted for age, comorbidities, and aneurysm characteristics. Statistical analysis included ANOVA for cost differences and Fisher's exact test for categorical variables.	no fund	The study was retrospective and conducted at a single high-volume center. The heterogeneity of endovascular devices was not analyzed at the subgroup level. Limited follow-up time affected the ability to capture long-term aneurysm recurrences or complications. The cost comparison did not account for potential differences in device costs for different endovascular devices.	Endovascular treatment is the most cost-effective approach for middle cerebral artery aneurysms. The LSO approach is a cost-effective alternative when endovascular treatment is not feasible. Pterional approach has the highest costs due to longer ICU and hospital stays.
The Cost of Brain Surgery: Awake vs Asleep Craniotomy for Perirolandic Region Tumors.	Eseonu CI et al.	2017	retrospective cohort	US	John Hopkins University	40 patients (17 with awake craniotomy (AC), 23 with general anesthesia (GA))	AC group: 10 males (58.8%) GA group: 19 males (82.6%)	AC group: 50.5 years GA group: 51.9 years	17 patients (AC grou	23 patients (GA group)	Perirolandic gliomas	Perirolandic gliomas	Awake craniotomy (AC) with direct cortical stimulation (DCS)	General anesthesia (GA) with neuromonitoring (motor-evoked potentials, somatosensory-evoked potentials, phase reversal)	Awake craniotomy with DCS	Craniotomy under general anesthesia with neuromonitoring	no death	AC group:Postoperative nausea/vomiting: 11.8% , Postoperative seizures: 41.2% , New motor deficits: 64.7% , New sensory deficits: 5.9%, Cognitive deficits: None reported GA group: Postoperative nausea/vomiting: 60.9%, Postoperative seizures: 26.1%, New motor deficits: 60.9%, New sensory deficits: 4.3%, Cognitive deficits: 8.7%	Postoperative Karnofsky Performance Status (KPS): AC group: 91.8 GA group: 81.3 (p-value = 0.047)	AC group: Mean length of stay = 4.12 days GA group: Mean length of stay = 7.61 days (p-value = 0.049)	not specified	From December 2005 to March 2015, with a follow-up at 6 months for postoperative outcomes.	Cost-effectiveness analysis	total inpatient expense cost per QALY ICER	total inpatient expense: AC 34,804$ , GA 46,798$ cost per QALY: AC 141,507$ , GA 46,798$ ICER: AC saved 82,720$ per QALY gained.	Operating room costs: AC group: $9,379, GA group: $7,890 (p-value = 0.086)	Room/board costs: AC group: $7,445 , GA group: $13,776 (p-value = 0.065)	not specified	not specified	not specified	not specified	AC group: $34,804 GA group: $46,798	Postoperative evaluation at 6 months.	not specified	Matched-pair design was used to limit confounding by matching the AC and GA patients based on relevant characteristics (age, gender, comorbidities, etc.).	No funding sources were disclosed in the paper.	Retrospective nature of the study, Small patient population, Single-surgeon and single-institution study, No multicenter or prospective randomized trial conducted.	Awake craniotomy for perirolandic gliomas resulted in lower inpatient costs, a shorter hospital stay, and a better postoperative KPS than general anesthesia surgery. The AC approach was found to be more cost-effective with better quality-adjusted life years (QALY) compared to GA.
Cost-Effectiveness of Craniotomy for Epidural Hematomas at a Major Government Hospital in Cambodia.	Moran D	2017	cost-effectiveness analysis using decision tree model	Cambodgia	Preah Kossamak Hospital	122 patients	craniotomy(41 male, 3 female) conservative(male 64, female 78)	Craniotomy:28.78 ± 11.0 yrs Conservative:30.7 ± 12.7 yrs	44	78	EDH		craniotomy	consevative	craniotomy	no craniotomy	Death at discharge (GOS 1): Craniotomy:2% conservative:3%	NA	GOS 5:Craniotomy: 5% ,conservative: 3% GOS 4: Craniotomy: 61% ,conservative: 69% GOS 3: Craniotomy: 32%,conservative: 26% GOS 2:Craniotomy: 0%,conservative: 0%	craniotomy: 13.6 ± 7.2 days conservative:8.4 ± 5.2 days (p=0.018)	Not reported	May 29, 2012	Cost-utility analysis(QALYs, ICER) +probabilistic sensitivity analysis and budget impact	Incremental cost, incremental QALYs, PSA (1000 simulations), EVP, acceptability curve,budget impact per capita	base case: ICER $574.93/QALY; PSA: 84.4% for craniotomy $1,520.73 & 12.78 QALYs if craniotomy is not available $945.80 & 11.78 QALYs	Surgery: $826.86	Inpatient stay & medications $88.59	not specified	not specified	not specified	not specified	available craniotomy: $19,769.02 unavailable: $21,142.54	not specified	not specified	One-way & multivariate sensitivity analyses; PSA (1,000 simulations); threshold analyses (e.g., craniotomy becomes less cost-effective if ≥60% achieve GOS 4–5 w/o surgery); EVPI estimation	no funding source	Single-center, retrospective study Small sample size	craniotomy for EDH is cost-effective in Cambodia ~84% probability of being cost-effective at the WTP threshold; budget impact is minimal.
Awake Versus Asleep Craniotomy for Glioma: A Comparison of Survival and Costs Using Time-Driven Activity-Based Costing	Sarikonda et al	2025	retrospective cohort	US	Thomas Jefferson University Hospital, Philadelphia	298 patients in the GA group. 67 patients in the AC group.	GA group: 37.9% female AC group: 43.3% female	GA group: 60.5 years (IQR: 22.9 years) AC group: 57.8 years (IQR: 28.7 years)	67 cases in the awake craniotomy (AC) group and 298 cases in the asleep craniotomy (GA) group.	NA	Glioma (including low-grade and high-grade gliomas)	Eloquent brain areas (motor and language regions)	AC (Awake Craniotomy): Performed in patients with tumors in eloquent brain regions, allowing intraoperative monitoring. GA (General Anesthesia): Conventional craniotomy under general anesthesia.	NA	not mentioned	NA	not reported	No significant difference in postoperative neurological deficits between AC and GA. Postoperative neurological deficits were not mentioned as a primary outcome, but the study compared the overall survival (OS) and progression-free survival (PFS) between both groups.	Overall survival (OS): Patients undergoing AC had greater OS compared to GA, but after adjusting for confounders, no significant difference was found. Progression-free survival (PFS): No significant difference between AC and GA.	GA group: Median 4.3 days (IQR: 5.1 days) AC group: Median 3.1 days (IQR: 3.1 days)	Not explicitly reported	Data was collected for procedures performed between 2017 and 2022, with follow-up until 2024.	Cost analysis using Time-Driven Activity-Based Costing (TDABC).	Total cost of surgery: AC: Median $8506 USD (IQR: $2266) GA: Median $6033 USD (IQR: $2273)	AC was significantly more expensive than GA, with the cost differences driven by supply costs and personnel costs. AC had higher supply costs (e.g., consumables, implants, medications) and personnel costs compared to GA.	not specified	not specified	not specified	not specified	not specified	not specified	AC: $8506 USD GA: $6033 USD	not mentioned	not specified	Patient-specific factors (e.g., age, sex, WHO grade, tumor size, location) and surgeon-specific factors were adjusted for in the multivariable generalized linear mixed models and Cox regression models. Tumor location, WHO grade, extent of resection, and IDH status were accounted for.	no fund	Retrospective design introduces potential biases such as documentation errors. The TDABC methodology used in the study is institution-specific and not externally validated. Postoperative costs such as hospital stays and imaging were not included in the analysis.	AC was associated with significantly higher intraoperative costs compared to GA, but there was no significant difference in survival outcomes (OS or PFS) after adjusting for confounders. AC provides a greater extent of resection but incurs higher costs, particularly in personnel and supply costs. The study provides a valuable framework for cost transparency and can guide value-based decisions for…
Costs and Complications Associated with Resection of Supratentorial Tumors with and Without the Operative Microscope in the United States	Zhang et al.	2020	retrospective cohort	US	Multiple hospitals (data from a national database, specific hospitals not identified)	Glioma patients: 12,058 Metastasis patients: 5,433	Glioma: 43% female in the non-microscope group and 43.5% in the microscope group Metastasis: 56.6% female in the non-microscope group and 55.1% in the microscope group	Glioma patients: 52.9 ± 14.0 years Metastasis patients: 58.4 ± 10.9 years	microscope group: Glioma 5,266 patients Metastasis 2,092 patients	non-microscope group Glioma 6,792 patients Metastasis 3,341 patients	Glioma, brain metastasis	Supratentorial region of the brain	Supratentorial resection with the operative microscope	Supratentorial resection without the operative microscope	Microsurgical approach using an operative microscope	Standard resection without the operative microscope	no death	Glioma (microscope): Intraoperative cerebral edema: 22.0%, Neurological complications: 14.7%, New neurological deficits: 16.7% Glioma (non-microscope): Intraoperative cerebral edema: 26.5%, Neurological complications: 16.7%, New neurological deficits: 16.7% Metastasis (microscope): Intraoperative cerebral edema: 23.3%, Neurological complications: 14.7% Metastasis (non-microscope): Intraoperative …	Karnofsky Performance Status (KPS): Microscope group: KPS score at 30 days: 91.8 The microscope group had a significantly better performance status, indicating fewer functional disabilities post-surgery compared to the non-microscope group. Non-microscope group:KPS score at 30 days: 81.3 The non-microscope group had a lower KPS, indicating a higher rate of postoperative disability. Statistical si…	Glioma (microscope): Mean stay = 5.0 days Glioma (non-microscope): Mean stay = 5.5 days Metastasis (microscope): Mean stay = 4.6 days Metastasis (non-microscope): Mean stay = 5.5 days	not specified	2007- 2016	cost-effectiveness analysis	Glioma patients (microscope): Cost: $53,165, 30-day cost: $15,375 Glioma patients (non-microscope):Cost: $49,233, 30-day cost: $15,374 Metastasis patients (microscope): Cost: $46,929, 30-day cost: $15,874 Metastasis patients (non-microscope): Cost: $46,366, 30-day cost: $15,879	Microscope use for glioma resections was associated with an additional $5,229 in costs, while for metastasis it was an additional $2,824. However, there were no significant differences in 30-day healthcare costs after adjusting for variables.	Microscope use for glioma resections was associated with an additional $5,229 in costs, while for metastasis it was an additional $2,824. However, there were no significant differences in 30-day healthcare costs after adjusting for variables.	not specified	not specified	not specified	not specified	not specified	Glioma (microscope): $53,165 Glioma (non-microscope): $49,233 Metastasis (microscope): $46,929 Metastasis (non-microscope): $46,366	30-day follow-up post-surgery for complications and costs.	not specified	The study used propensity-score matching to balance the groups and control for confounding factors like age, sex, comorbidities, and region.	no funding source	Retrospective analysis with limitations on tumor size, location, and resection time. Lack of information about operating room time and specific complications. Incomplete tumor details and potential inaccuracies in coding.	Microscope use in supratentorial resection increases surgery costs but reduces intraoperative cerebral edema and some neurological complications. The total 30-day costs and readmission rates were not significantly different between groups, suggesting that while the microscope offers some clinical benefits, it does not greatly affect the overall healthcare cost or readmission outcomes.
Hospital costs associated with inpatient versus outpatient awake craniotomy for resection of brain tumors	Nassiri et al.	2018	retrospective cohort	Canada	Toronto Western Hospital, University Health Network	50 consecutive patients (29 outpatients, 21 inpatients)	Outpatient group: 21 males (72.4%) Inpatient group: 15 males (71.4%)	Outpatient group: 55.0 years Inpatient group: 63.4 years	29 patients (outpatient group)	21 patients (inpatient group)	Brain tumors (gliomas, brain metastases, meningiomas, etc.)	Supratentorial brain tumors	Outpatient awake craniotomy for tumor resection/biopsy	Inpatient awake craniotomy for tumor resection/biopsy	Awake craniotomy with intraoperative electrophysiological monitoring and cortical mapping	Awake craniotomy with inpatient monitoring and hospitalization	no deaths	Outpatient group: Surgical site infections (4 cases, 13.7%) New seizures (2 cases, 6.9%) No neurological deficits No venous thromboembolism (VTE) Inpatient group: New sensorimotor deficits (2 cases, 9.5%) Seizure (1 case, 4.8%) Readmissions for pain control, sepsis, ketoacidosis	No specific functional outcomes like GOS were reported, but the study focused on complication rates and readmission within 30 days post-surgery. Outpatient awake craniotomy : Fewer neurological complications such as new deficits or seizures. Shorter recovery times and hospital stays. Comparable pain and sedation management between groups.	Outpatient group: PACU stay: 152 minutes Day Surgery Unit (DSU) monitoring: 303 minutes Total hospital stay: same-day discharge Inpatient group: PACU stay: 117 minutes Hospital ward stay: 2 days (median)	not specified	September 2014 to August 2015	Cost analysis (direct and indirect costs)	Outpatient surgery: Total cost = $5242 Direct cost = $4142 Indirect cost = $758 Inpatient surgery: Total cost = $10649 Direct cost = $7583 Indirect cost = $1065	Outpatient craniotomy is half the cost of inpatient craniotomy, largely driven by bed resource utilization and reduced allied health services. No significant differences were observed in costs from the operating room, anesthesia, or laboratory services.	Outpatient craniotomy: $5242 Inpatient craniotomy: $10649	Inpatient craniotomy was nearly double the cost of outpatient surgery, driven by hospital stay and allied health services.	not specified	not specified	not specified	not specified	Outpatient craniotomy: $5242 Inpatient craniotomy: $10649	30-day follow-up for complications and readmission rates.	not specified	The study controlled for differences between the groups using statistical methods (e.g., P-values). However, patients in the inpatient group were slightly older and had more preoperative endocrinopathies, which could have influenced the results.	no specific funding	Single-center, retrospective study Small sample size Limited to a single surgeon's practice, which may affect generalizability Did not include costs outside the hospital (e.g., post-discharge, follow-up)	Outpatient awake craniotomy is safe, feasible, and cost-effective, with cost savings primarily driven by reduced hospital stay and allied health service utilization. In contrast, inpatient surgery nearly doubles the costs, which are mainly associated with prolonged hospitalization, bed utilization, and additional health services.
Burr Hole Washout versus Craniotomy for Chronic Subdural Hematoma: Patient Outcome and Cost Analysis	Regan et al.	2015	retrospective cohort	US	Inova Fairfax Hospital, Falls Church	119 patients in total 58 patients underwent craniotomy 61 patients underwent burr hole washout	Burr Hole group: 59% male Craniotomy group: 67% male	Burr Hole group: 72 years Craniotomy group: 68 years	61 patients (burr hole washout)	58 patients (craniotomy)	Chronic Subdural Hematoma (CSDH)	Supratentorial region (bilateral or unilateral)	Burr hole washout for CSDH drainage	Craniotomy for CSDH drainage	Burr hole washout with closed drainage system	Mini craniotomy (5-7 cm flap) with drainage	Burr Hole group: 3.3% (2 patients) Craniotomy group: 6.9% (4 patients)	Burr Hole group: 13 patients (21.3%) experienced complications (seizures, acute stroke, new arrhythmia, intracranial hemorrhages, DVT/PE, respiratory failure, infection). Craniotomy group: 32 patients (55.2%) experienced complications (seizures, stroke, arrhythmia, intracranial hemorrhage, DVT/PE, myocardial infarction, respiratory failure, infections).	Glasgow Coma Score (GCS) and Rankin Disability Scale showed no significant difference at discharge. Burr hole group had a higher percentage discharged home (65.6%) compared to the Craniotomy group (51.7%).	Burr Hole group: Mean length of stay = 7.3 days Craniotomy group: Mean length of stay = 10.3 days (Statistically significant difference, P = 0.0465)	not specified	January 1, 2007, to December 31, 2009	Cost analysis (direct and indirect costs)	Burr Hole Washout: Mean cost per patient = $7,588 Operating room time: 78.8 minutes Craniotomy: Mean cost per patient = $10,416 Operating room time: 129.4 minutes (P < 0.001)	Burr hole washout is more cost-effective, with a lower operating cost and shorter hospital stay compared to craniotomy.	not specified	Craniotomy patients incurred significantly higher costs due to longer operating time and longer hospital stay.	not specified	not specified	not specified	not specified	Burr Hole Washout: $7,588 Craniotomy: $10,416	no long time follow up	Na	The study controlled for potential confounders using statistical analysis. Patient characteristics such as age, comorbidities, and pre-operative medications were considered.	no funding source	Retrospective study with a small sample size No long-term follow-up Potential selection bias as the procedure choice was surgeon-dependent Lack of multicenter data	Burr hole washout was found to be superior to craniotomy in terms of clinical outcomes, reoperation rates, hospital stay, and cost-effectiveness. Craniotomy had a higher complication rate and longer hospital stay, which led to higher costs. Burr hole washout is a more cost-effective and clinically beneficial approach for treating chronic subdural hematomas compared to craniotomy, despite the need…
Comparing Outcomes and Cost of 3 Surgical Treatments for Sagittal Synostosis: A Retrospective Study Including Procedure-Related Cost Analysis	Garber et al	2017	retrospective cohort	US	Primary Children’s Hospital, University of Utah	100 patients underwent ES craniectomy 100 patients underwent TCV reconstruction 100 patients underwent OSS craniectomy	ES group: 25% female TCV group: 26% female OSS group: Not specified	ES group: 87 days TCV group: 246 days OSS group: 94 days	100 patients in each group.	100 patients in each group.	Sagittal synostosis (craniosynostosis)	Sagittal suture	ES group: Endoscopic strip craniectomy OSS group: Open sagittal strip craniectomy TCV group: Total cranial vault reconstruction	Not applicable as all groups were treated with different procedures.	Endoscopic strip craniectomy with post-operative helmet therapy for ES	OSS: Open craniectomy with barrel stave osteotomies. TCV: Open cranial vault reconstruction with large craniotomies.	no mortality	ES group: Fewer revisions (1% vs. 6% in TCV group, 8% in OSS group). TCV group: Higher complication rates, higher blood transfusion rates, and longer PICU stays compared to ES and OSS groups.	No specific functional outcomes (e.g., GOS or KPS) were measured	ES group: Shorter stay: 1.8 days TCV group: Longer stay: 4.2 days OSS group: Moderate stay: 2.8 days	ES group: Mean ICU stay: 0.3 days TCV group: Mean ICU stay: 1.3 days	Data was collected from 2004 to 2013, with follow-up until June 30, 2015	Cost analysis (procedure-related charges)	ES group: Average procedure cost of $21,203 USD TCV group: Average procedure cost of $45,078 USD OSS group: Average procedure cost of $20,535 USD	The ES procedure was the most cost-effective, with lower overall charges compared to TCV reconstruction. Charges were similar between OSS and ES, but ES had shorter hospital stays and fewer revisions.	not specified	not specified	not specified	not specified	not specified	not specified	ES craniectomy: $21,203 USD TCV reconstruction: $45,078 USD OSS craniectomy: $20,535 USD	ES group: Follow-up for 4.3 years TCV group: Follow-up for 7.0 years OSS group: Follow-up for 8.9 years	not specified	The study controlled for factors such as age, preoperative CT scans, and surgeon experience. Multivariate logistic regression was used to account for revision rates and other confounders.	no funding	Retrospective design with selection bias based on age at the time of surgery. Revision rates may be affected by longer follow-up times in the TCV and OSS groups. Cosmetic outcomes and parent satisfaction were not measured. Use of CT scans was more frequent in the ES group, which may influence the results.	ES craniectomy resulted in lower morbidity, fewer revisions, and significantly lower costs compared to TCV reconstruction. Compared to OSS craniectomy, ES had shorter operating room times and hospital stays, but charges were similar. TCV reconstruction was more expensive due to longer stays, higher transfusion rates, and more complications.
