## supplementary file 4 for "Cost-effectiveness of craniotomy approaches for different intracranial pathologies in comparison to each other, a systematic review"

### Sheet: Sheet1
Title	Author	year	study design	Q1	Q2	Q3	Q4	Q5	Q6	Q7	Q8	Q9	Q10	Q11	Q12	Q13	overall
Cost- effectiveness of craniotomy versus decompressive craniectomy for UK patients with traumatic acute subdural haematoma	Pyne et al	2024	RCT	Y	N	Y	N	N	Y	Y	Y	Y	Y	Y	Y	Y	low risk
Cost-effectiveness of decompressive craniectomy in non-traumatic neurological emergencies	Malmivaara et al.	2011	retrospective cohort	Y	Y	Y	Y	N	Y	Y	Y	P	N	Y			low risk
Surgical management of colloid cysts of the third ventricle: a single-institution comparison of endoscopic and microsurgical resection	L. Beaumont et al.	2022	retrospective cohort	Y	Y	Y	Y	Y	Y	Y	Y	P	N	Y			low risk
The Cost of Brain Surgery: Awake vs Asleep Craniotomy for Perirolandic Region Tumors.	Eseonu CI et al.	2017	retrospective cohort	Y	Y	Y	Y	Y	Y	Y	Y	P	N	Y			low risk
Costs and Complications Associated with Resection of Supratentorial Tumors with and Without the Operative Microscope in the United States	Zhang et al.	2020	retrospective cohort	Y	Y	Y	Y	Y	Y	Y	Y	P	N	Y			low risk
Hospital costs associated with inpatient versus outpatient awake craniotomy for resection of brain tumors	Nassiri et al.	2018	retrospective cohort	Y	Y	Y	Y	Y	Y	Y	Y	P	N	Y			low risk
Burr Hole Washout versus Craniotomy for Chronic Subdural Hematoma: Patient Outcome and Cost Analysis	Regan et al.	2015	retrospective cohort	Y	Y	Y	Y	Y	Y	Y	N	NA	NA	Y			Moderate
Comparing Outcomes and Cost of 3 Surgical Treatments for Sagittal Synostosis: A Retrospective Study Including Procedure-Related Cost Analysis	Garber et al	2017	retrospective cohort	Y	Y	Y	Y	Y	Y	Y	Y	Y	NA	Y			low
Comparative cost analysis of endovascular and open approaches for elective treatment of middle cerebral artery aneurysms	Lauzier et al.	2023	retrospective cohort	Y	Y	Y	Y	Y	Y	Y	Y	p	N	Y			low
Awake Versus Asleep Craniotomy for Glioma: A Comparison of Survival and Costs Using Time-Driven Activity-Based Costing	Sarikonda et al	2025	retrospective cohort	Y	Y	Y	Y	Y	Y	Y	N	N	N	Y			moderate
Cost-Effectiveness of Craniotomy for Epidural Hematomas at a Major Government Hospital in Cambodia	Moran D et al.	2017	observed cohort	Y	N	Y	Y	Y	Y	Y	Y	Y	Y	Y			low
