## supplementary file 5 for "Cost-effectiveness of craniotomy approaches for different intracranial pathologies in comparison to each other, a systematic review"

### Sheet: Sheet1
article
Cost-effectiveness of craniotomy versus decompressive craniectomy for UK patients with traumatic acute subdural haematoma
type:RCT
1.Was true randomization used for assignment of participants to treatment groups?	yes
2.Was allocation to treatment groups concealed?	yes
3.Were treatment groups similar at the baseline?	yes
4.Were participants blind to treatment assignment?	No
5.Were those delivering treatment blind to treatment assignment?	No
6.Were outcomes assessors blind to treatment assignment?	yes
7.Were treatment groups treated identically other than the intervention of interest?	yes
8.Was follow up complete and if not, were differences between groups in terms of their follow up adequately described and analyzed?	yes
9.Were participants analyzed in the groups to which they were randomized?	yes
10.Were outcomes measured in the same way for treatment groups?	yes
11.Were outcomes measured in a reliable way?	yes
12.Was appropriate statistical analysis used?	yes
13.Was the trial design appropriate, and any deviations from the standard RCT design (individual randomization, parallel groups) accounted for in the conduct and analysis of the trial?	yes
Cost-effectiveness of decompressive craniectomy in non-traumatic neurological emergencies
1. Were the two groups similar and recruited from the same population?	No
2. Were the exposures measured similarly to assign people to both exposed and unexposed groups?	yes
3. Was the exposure measured in a valid and reliable way?	yes
4. Were confounding factors identified?	yes
5. Were strategies to deal with confounding factors stated?	no
6. Were the groups/participants free of the outcome at the start of the study (or at the moment of exposure)?	yes
7. Were the outcomes measured in a valid and reliable way?	yes
8. Was the follow up time reported and sufficient to be long enough for outcomes to occur?	yes
9. Was follow up complete, and if not, were the reasons to loss to follow up described and explored?	unclear
10. Were strategies to address incomplete follow up utilized?	no
11. Was appropriate statistical analysis used?	unclear
Surgical management of colloid cysts of the third ventricle: a single-institution comparison of endoscopic and microsurgical resection
1. Were the two groups similar and recruited from the same population?	yes
2. Were the exposures measured similarly to assign people to both exposed and unexposed groups?	yes
3. Was the exposure measured in a valid and reliable way?	yes
4. Were confounding factors identified?	yes
5. Were strategies to deal with confounding factors stated?	yes
6. Were the groups/participants free of the outcome at the start of the study (or at the moment of exposure)?	yes
7. Were the outcomes measured in a valid and reliable way?	yes
8. Was the follow up time reported and sufficient to be long enough for outcomes to occur?	yes
9. Was follow up complete, and if not, were the reasons to loss to follow up described and explored?	unclear
10. Were strategies to address incomplete follow up utilized?	no
11. Was appropriate statistical analysis used?	yes
The Cost of Brain Surgery: Awake vs Asleep Craniotomy for Perirolandic Region Tumors
1. Were the two groups similar and recruited from the same population?	yes
2. Were the exposures measured similarly to assign people to both exposed and unexposed groups?	yes
3. Was the exposure measured in a valid and reliable way?	yes
4. Were confounding factors identified?	yes
5. Were strategies to deal with confounding factors stated?	yes
6. Were the groups/participants free of the outcome at the start of the study (or at the moment of exposure)?	yes
7. Were the outcomes measured in a valid and reliable way?	yes
8. Was the follow up time reported and sufficient to be long enough for outcomes to occur?	yes
9. Was follow up complete, and if not, were the reasons to loss to follow up described and explored?	no
10. Were strategies to address incomplete follow up utilized?	yes
11. Was appropriate statistical analysis used?	yes
Cost-Effectiveness of Craniotomy for Epidural Hematomas at a Major Government Hospital in Cambodia
1. Is there a well-defined question?	yes
2. Is there comprehensive description of alternatives?	No
3. Are all important and relevant costs and outcomes for each alternative identified?	yes
4. Has clinical effectiveness been established?	yes
5. Are costs and outcomes measured accurately?	unclear
6. Are costs and outcomes valued credibly?	unclear
7. Are costs and outcomes adjusted for differential timing?	yes
8. Is there an incremental analysis of costs and consequences?	yes
9. Were sensitivity analyses conducted to investigate uncertainty in estimates of cost or consequences?	yes
10. Do study results include all issues of concern to users?	yes
11. Are the results generalizable to the setting of interest in the review?	yes
Comparative cost analysis of endovascular and open approaches for elective treatment of middle cerebral artery aneurysms
1. Were the two groups similar and recruited from the same population?	yes
2. Were the exposures measured similarly to assign people to both exposed and unexposed groups?	yes
3. Was the exposure measured in a valid and reliable way?	yes
4. Were confounding factors identified?	No
5. Were strategies to deal with confounding factors stated?	No
6. Were the groups/participants free of the outcome at the start of the study (or at the moment of exposure)?	yes
7. Were the outcomes measured in a valid and reliable way?	yes
8. Was the follow up time reported and sufficient to be long enough for outcomes to occur?	unclear
9. Was follow up complete, and if not, were the reasons to loss to follow up described and explored?	unclear
10. Were strategies to address incomplete follow up utilized?	No
11. Was appropriate statistical analysis used?	unclear
Awake Versus Asleep Craniotomy for Glioma: A Comparison of Survival and Costs Using Time-Driven Activity-Based Costing
1. Were the two groups similar and recruited from the same population?	no
2. Were the exposures measured similarly to assign people to both exposed and unexposed groups?	yes
3. Was the exposure measured in a valid and reliable way?	yes
4. Were confounding factors identified?	yes
5. Were strategies to deal with confounding factors stated?	yes
6. Were the groups/participants free of the outcome at the start of the study (or at the moment of exposure)?	yes
7. Were the outcomes measured in a valid and reliable way?	yes
8. Was the follow up time reported and sufficient to be long enough for outcomes to occur?	yes
9. Was follow up complete, and if not, were the reasons to loss to follow up described and explored?	unclear
10. Were strategies to address incomplete follow up utilized?	no
11. Was appropriate statistical analysis used?	yes
Costs and Complications Associated With Resection of Supratentorial Tumors With and Without the Operative Microscope in the United States	yes
1. Were the two groups similar and recruited from the same population?	yes
2. Were the exposures measured similarly to assign people to both exposed and unexposed groups?	yes
3. Was the exposure measured in a valid and reliable way?	yes
4. Were confounding factors identified?	yes
5. Were strategies to deal with confounding factors stated?	yes
6. Were the groups/participants free of the outcome at the start of the study (or at the moment of exposure)?	yes
7. Were the outcomes measured in a valid and reliable way?	yes
8. Was the follow up time reported and sufficient to be long enough for outcomes to occur?	yes
9. Was follow up complete, and if not, were the reasons to loss to follow up described and explored?	yes
10. Were strategies to address incomplete follow up utilized?	yes
11. Was appropriate statistical analysis used?	yes
Hospital costs associated with inpatient versus outpatient awake craniotomy for resection of brain tumors	No
1. Were the two groups similar and recruited from the same population?	yes
2. Were the exposures measured similarly to assign people to both exposed and unexposed groups?	yes
3. Was the exposure measured in a valid and reliable way?	yes
4. Were confounding factors identified?	yes
5. Were strategies to deal with confounding factors stated?	No
6. Were the groups/participants free of the outcome at the start of the study (or at the moment of exposure)?	yes
7. Were the outcomes measured in a valid and reliable way?	yes
8. Was the follow up time reported and sufficient to be long enough for outcomes to occur?	yes
9. Was follow up complete, and if not, were the reasons to loss to follow up described and explored?	unclear
10. Were strategies to address incomplete follow up utilized?	no
11. Was appropriate statistical analysis used?	yes
Burr Hole Washout versus Craniotomy for Chronic Subdural Hematoma: Patient Outcome and Cost Analysis
1. Were the two groups similar and recruited from the same population?	yes
2. Were the exposures measured similarly to assign people to both exposed and unexposed groups?	yes
3. Was the exposure measured in a valid and reliable way?	yes
4. Were confounding factors identified?	yes
5. Were strategies to deal with confounding factors stated?	no
6. Were the groups/participants free of the outcome at the start of the study (or at the moment of exposure)?	yes
7. Were the outcomes measured in a valid and reliable way?	yes
8. Was the follow up time reported and sufficient to be long enough for outcomes to occur?	no
9. Was follow up complete, and if not, were the reasons to loss to follow up described and explored?	N/A
10. Were strategies to address incomplete follow up utilized?	N/A
11. Was appropriate statistical analysis used?	no
Comparing Outcomes and Cost of 3 Surgical Treatments for Sagittal Synostosis: A Retrospective Study Including Procedure-Related Cost Analysis
1. Were the two groups similar and recruited from the same population?	no
2. Were the exposures measured similarly to assign people to both exposed and unexposed groups?	yes
3. Was the exposure measured in a valid and reliable way?	yes
4. Were confounding factors identified?	yes
5. Were strategies to deal with confounding factors stated?	yes
6. Were the groups/participants free of the outcome at the start of the study (or at the moment of exposure)?	yes
7. Were the outcomes measured in a valid and reliable way?	yes
8. Was the follow up time reported and sufficient to be long enough for outcomes to occur?	yes
9. Was follow up complete, and if not, were the reasons to loss to follow up described and explored?	unclear
10. Were strategies to address incomplete follow up utilized?	no
11. Was appropriate statistical analysis used?	yes
